# Longitudinal intronic RNA-Seq analysis of Parkinson’s Disease patients reveals disease-specific nascent transcription

**DOI:** 10.1101/2021.11.03.21265851

**Authors:** Sulev Kõks, Abigail L. Pfaff, Vivien J. Bubb, John P. Quinn

**Affiliations:** Perron Institute for Neurological and Translational Science, Perth, WA 6009, Australia; Centre for Molecular Medicine and Innovative Therapeutics, Murdoch University, Perth, WA 6150, Australia; Department of Pharmacology and Therapeutics, Institute of Systems, Molecular and Integrative Biology, University of Liverpool, Liverpool L69 3BX, UK

**Keywords:** Parkinson Disease, transcriptome, whole transcriptome analysis, introns, RNA-Seq, nascent transcript, nascent RNA, PPMI, blood transcriptome

## Abstract

Transcriptomic studies usually focus on either gene or exon-based annotations, and only limited experiments have reported changes in reads mapping to introns. The analysis of intronic reads allows the detection of nascent transcription that is not influenced by steady - state RNA levels and provides information on actively transcribed genes. Here we describe substantial intronic transcriptional changes in Parkinson’s Disease (PD) patients compared to healthy controls (CO) at two different timepoints; at the time of diagnosis (BL) and three years later (V08). We used blood RNA-Seq data from the Parkinson’s Progression Markers Initiative (PPMI) cohort and identified significantly changed transcription of intronic reads only in PD patients during this follow up period. In CO subjects, only nine transcripts demonstrated differentially expressed introns between visits. However, in PD patients 4,873 transcripts had differentially expressed introns at visit V08 compared to BL, many of them in genes previously associated with neurodegenerative diseases, such as *LRRK2, C9orf72, LGALS3, KANSL1AS1* and *ALS2*. In addition, at the time of diagnosis (BL visit) we identified 836 transcripts (e.g. *SNCA, DNAJC19, PRRG4*) and at visit V08 2,184 transcripts (e.g. *PINK1, GBA, ALS2, PLEKHM1*) with differential intronic expression specific to PD patients. In contrast, reads mapping to exonic regions demonstrated little variation indicating highly specific changes only in intronic transcription. Our study demonstrated that Parkinson’s disease is characterized by substantial changes in the nascent transcription and description of these changes could help to understand the molecular pathology underpinning this disease.

**Impact statement:** Transcriptomic studies in most cases describe the steady state changes of the cellular RNA combined with signals from newly synthesised RNA or nascent RNA. Nascent RNA reflects dynamic alterations in the cellular transcriptome and improves the resolution of RNA-Seq analysis. In the present study, we describe the changes in nascent RNA transcription in Parkinson’s disease by using intronic RNA-Seq analysis. We compared transcriptome changes at the time of diagnosis and 3 years after the initial diagnosis. As a result, we were able to describe disease-specific time-dependent alterations in the nascent transcription in the blood of Parkinson’s patients illustrating another layer of the blood-based biomarkers that could be diagnostic of both risk and progression of Parkinson’s disease.
