## Supplementary Table 1 for "Longitudinal intronic RNA-Seq analysis of Parkinson’s Disease patients reveals disease-specific nascent transcription"

### Sheet: Kõks_Supplemental Table1
Supplementary Table 1
TX symbol	mean	log2FC	lfcSE	stat	pvalue	padj	TX	chr	start	end	width	strand	gene_id	transcript_name
ENST00000375254	26.259	0.187407	0.0298042	6.28795	3.21688e-10	2.3748e-05	ENST00000375254.8.36	chr1	19074897	19076739	1843	-	ENSG00000127481.15	UBR4-204
ENST00000266069	30.9448	0.165042	0.0272806	6.04982	1.45011e-09	5.35258e-05	ENST00000266069.5.2	chr20	62938254	62941490	3237	+	ENSG00000101193.8	GID8-201
ENST00000358951	41.4845	0.133264	0.0235101	5.6684	1.44141e-08	0.000354697	ENST00000358951.7.11	chr1	220151407	220151605	199	-	ENSG00000118873.16	RAB3GAP2-202
ENST00000663185	37.2432	0.135357	0.0248332	5.45065	5.01867e-08	0.000926233	ENST00000663185.1	chr7	98992455	98993366	912	-	ENSG00000286305.1	RP4-808A1.2-001
ENST00000370654	18.0613	-0.189919	0.0357516	-5.31218	1.08324e-07	0.00159936	ENST00000370654.6.6	chr1	84479510	84480955	1446	+	ENSG00000117133.11	RPF1-201
ENST00000648419	279.609	1.94778	0.372366	5.23081	1.68768e-07	0.0020765	ENST00000648419.1	chr1	16516311	16520731	4421	+	ENSG00000285853.1	RP4-798A10.8-001
ENST00000616883	28.6562	-0.136737	0.0285393	-4.79117	1.65815e-06	0.0174871	ENST00000616883.4.2	chr6	170554464	170556881	2418	+	ENSG00000112592.14	TBP-207
ENST00000586925	24.4586	-0.564743	0.121184	-4.66021	3.15892e-06	0.02615	ENST00000586925.1	chr19	35160802	35166250	5449	+	ENSG00000089327.15	FXYD5-209
ENST00000651312	1616.11	-0.958383	0.205736	-4.65832	3.18804e-06	0.02615	ENST00000651312.1.1	chr21	8763341	8807012	43672	-	ENSG00000286033.1	bP-2189O9.5-001
ENST00000361915	4.09605	0.326784	0.0758024	4.311	1.62516e-05	0.0999787	ENST00000361915.8	chr1	99850416	99850974	559	+	ENSG00000162688.17	AGL-203
ENST00000444358	19.9175	-0.245615	0.0567402	-4.32877	1.49948e-05	0.0999787	ENST00000444358.1.4	chr1	15942421	15942528	108	-	ENSG00000116809.12	ZBTB17-204
ENST00000585557	88.783	-0.271242	0.0627451	-4.32291	1.53982e-05	0.0999787	ENST00000585557.1.2	chr19	3054041	3054119	79	-	ENSG00000104964.15	TLE5-203
