## Supplementary Table 2 for "Longitudinal intronic RNA-Seq analysis of Parkinson’s Disease patients reveals disease-specific nascent transcription"

### Sheet: Koks_Supplemental Table2
Suppementary Table 2
EXON symbol	Mean	log2FC	lfcSE	stat	pvalue	padj	chr	start	end	transcript_name	exon_id	exon	transcript_id
ENSE00003719556	128.076	4.70436	0.303309	15.5101	2.96e-54	8.2e-49	chr1	143757304	143757471	RP11-403I13.4-002	ENSE00003719556.2	5	ENST00000442049.3
ENSE00001331364	7.32626	2.28326	0.252192	9.05362	1.38e-19	1.91e-14	chr1	16646369	16646515	MST1P2-201	ENSE00001331364.3	2	ENST00000457982.3
ENSE00001838554	6.73486	0.857527	0.142233	6.02901	1.65e-09	0.000152114	chr14	106235470	106235594	IGHV3-21-201	ENSE00001838554.1	1	ENST00000390607.2
ENSE00003602778	298.819	1.35633	0.239794	5.65624	1.55e-08	0.00107004	chr1	145465617	145465780	RNVU1-31-201	ENSE00003602778.1	1	ENST00000605806.1
ENSE00001808682	555.69	1.45799	0.279501	5.2164	1.82e-07	0.0100933	chr1	148388490	148388651	RNVU1-2-201	ENSE00001808682.1	1	ENST00000384499.1
ENSE00003741241	11.2649	0.947122	0.190462	4.97276	6.6e-07	0.0276897	chr1	144551779	144551943	RNVU1-2A-202	ENSE00003741241.1	1	ENST00000617626.1
ENSE00001807294	5557.47	1.11006	0.22375	4.96117	7.01e-07	0.0276897	chr7	148987136	148987248	RNY1-201	ENSE00001807294.1	1	ENST00000364228.1
ENSE00001806816	56.2169	1.27742	0.260355	4.90645	9.27e-07	0.0320678	chrX	119423742	119423905	RNU1-67P-201	ENSE00001806816.1	1	ENST00000384446.1
ENSE00001808752	19.6377	0.541652	0.111855	4.84247	1.28e-06	0.0394144	chr5	112161485	112161617	SNORA13-201	ENSE00001808752.1	1	ENST00000458790.1
