## Supplementary Table 4 for "Longitudinal intronic RNA-Seq analysis of Parkinson’s Disease patients reveals disease-specific nascent transcription"

### Sheet: Koks_SupplementalTable4
Supplementary Table 4
EXON symbol	Mean	log2FC	lfcSE	stat	pvalue	padj	EX	chr	start	end	transcript_name	exon	transcript_id
ENSE00001740173	61.4593	-2.39051	0.274835	-8.69797	3.38e-18	5.49e-13	ENSE00001740173.2	chr1	143745249	143745426	RP11-403I13.4-002	1	ENST00000442049.3
ENSE00001806816	107.146	1.51553	0.201608	7.51717	5.6e-14	4.55e-09	ENSE00001806816.1	chrX	119423742	119423905	RNU1-67P-201	1	ENST00000384446.1
ENSE00003763487	79281.8	0.855315	0.151951	5.62887	1.81e-08	0.000982674	ENSE00003763487.1	chr21	8210384	8211306	CH507-513H4.6-001	1	ENST00000631211.1
ENSE00001267623	28.1707	0.339961	0.0641985	5.29547	1.19e-07	0.00482339	ENSE00001267623.1	chr3	47105997	47106120	SETD2-202	6	ENST00000409792.4
ENSE00001635177	262.593	0.388321	0.0775815	5.00533	5.58e-07	0.0145116	ENSE00001635177.1	chr1	117402186	117402441	MAN1A2-201	2	ENST00000356554.7
ENSE00003760261	2.89814	-0.445944	0.0885892	-5.03385	4.81e-07	0.0145116	ENSE00003760261.1	chr12	106500076	106500182	RP11-144F15.1-001	2	ENST00000551505.4
ENSE00003762709	94251.8	0.726486	0.145783	4.98332	6.25e-07	0.0145116	ENSE00003762709.1	chr21	8393419	8394341	CH507-513H4.4-001	1	ENST00000625598.1
ENSE00000830378	1.42307	-2.36165	0.477347	-4.94745	7.52e-07	0.0152758	ENSE00000830378.3	chrX	111263772	111263951	CAPN6-201	2	ENST00000324068.2
ENSE00002089387	2.96173	0.528281	0.115764	4.56345	5.03e-06	0.0908702	ENSE00002089387.1	chr14	49592236	49592337	Y_RNA.718-201	1	ENST00000517110.1
ENSE00001616358	7.33775	-0.546728	0.122413	-4.46625	7.96e-06	0.0995175	ENSE00001616358.3	chr1	16648432	16648664	MST1P2-201	11	ENST00000457982.3
ENSE00003903060	18.2162	-0.509734	0.112983	-4.51162	6.43e-06	0.0995175	ENSE00003903060.1	chr8	74514459	74518007	GDAP1-227	2	ENST00000675460.1
ENSE00003188750	6.0056	-0.757642	0.168437	-4.49807	6.86e-06	0.0995175	ENSE00003188750.2	chrX	154270874	154271805	OPN1MW3-201	6	ENST00000599405.3
ENSE00001544494	78.2147	-0.456053	0.101951	-4.47327	7.7e-06	0.0995175	ENSE00001544494.1	chrM	4329	4400	MT-TQ-201	1	ENST00000387372.1
