## Supplementary Table 6 for "Longitudinal intronic RNA-Seq analysis of Parkinson’s Disease patients reveals disease-specific nascent transcription"

### Sheet: Koks_Supplemental Table6
Supplementary Table 6
EXON symbol	Mean	log2FC	lfcSE	stat	pvalue	padj	EX	chr	source	type	start	end	transcript_name	exon	transcript_id
ENSE00003719556	24.255	1.57371	0.218898	7.18922	6.51629e-13	1.81142e-07	ENSE00003719556.2	chr1	HAVANA	exon	143757304	143757471	RP11-403I13.4-002	5	ENST00000442049.3
