## Supplementary Table 8 for "Longitudinal intronic RNA-Seq analysis of Parkinson’s Disease patients reveals disease-specific nascent transcription"

### Sheet: Koks_SupplementalTable8
Supplementary Table 8
EXON symbol	Mean	log2FC	lfcSE	stat	pvalue	padj	chr	start	end	transcript_name	exon_id	exon	transcript_id
ENSE00003719556	73.4131	-2.8452	0.266301	-10.6842	1.20734e-26	1.02679e-21	chr1	143757304	143757471	RP11-403I13.4-002	ENSE00003719556.2	5	ENST00000442049.3
ENSE00001331364	6.22006	-2.06933	0.219161	-9.44206	3.65513e-21	1.55425e-16	chr1	16646369	16646515	MST1P2-201	ENSE00001331364.3	2	ENST00000457982.3
ENSE00001806909	148889	-0.736105	0.142735	-5.15716	2.5073e-07	0.00710777	chr1	16740516	16740679	RNU1-4-201	ENSE00001806909.1	1	ENST00000384659.1
ENSE00003742227	2265.14	-0.636822	0.125628	-5.06913	3.99637e-07	0.00849679	chr21	8212572	8212724	RNA5-8SN2-201	ENSE00003742227.1	1	ENST00000612463.1
ENSE00002197845	14.7119	-1.16396	0.238483	-4.88068	1.05723e-06	0.0179824	chr11	129279	129513	RP11-304M2.3-001	ENSE00002197845.1	1	ENST00000527297.1
ENSE00001635177	271.152	0.477405	0.101424	4.70702	2.5137e-06	0.029338	chr1	117402186	117402441	MAN1A2-201	ENSE00001635177.1	2	ENST00000356554.7
ENSE00002058739	45.7966	-1.02448	0.218534	-4.68793	2.75977e-06	0.029338	chr1	492768	493241	RP4-669L17.8-001	ENSE00002058739.1	1	ENST00000514436.1
ENSE00001232590	17.638	-0.792537	0.167328	-4.73644	2.17502e-06	0.029338	chr7	192571	193804	FAM20C-201	ENSE00001232590.6	1	ENST00000313766.6
ENSE00003725298	1453.65	-0.573157	0.123334	-4.6472	3.36472e-06	0.0317947	KI270733.1	128877	129029	RNA5-8SN4-201	ENSE00003725298.1	1	ENST00000616292.1
ENSE00001885147	105.33	0.331979	0.0729805	4.54887	5.39342e-06	0.0368258	chr14	22462932	22463210	TRDC-201	ENSE00001885147.1	1	ENST00000390477.2
ENSE00002496627	115.275	0.320683	0.0707492	4.53267	5.82422e-06	0.0368258	chr14	22465533	22465787	TRDC-201	ENSE00002496627.1	4	ENST00000390477.2
ENSE00002533311	252.157	0.338054	0.0749633	4.50959	6.49523e-06	0.0368258	chr14	22462908	22463235	AE000661.37-007	ENSE00002533311.1	3	ENST00000556777.1
ENSE00002663611	19.5879	-0.449964	0.0988326	-4.55279	5.294e-06	0.0368258	chr17	81868209	81868552	RP11-498C9.3-002	ENSE00002663611.1	2	ENST00000576554.1
ENSE00002724720	908.28	-0.631044	0.139667	-4.51821	6.23636e-06	0.0368258	chr21	8987370	8987430	ENSG110127253.1-001	ENSE00002724720.1	1	ENST00000577708.1
ENSE00003734991	1675.45	-0.575635	0.126026	-4.56758	4.93382e-06	0.0368258	GL000220.1	112025	112177	RNA5-8SN5-201	ENSE00003734991.1	1	ENST00000611446.1
ENSE00001820608	7.14724	-0.562641	0.126243	-4.45683	8.31813e-06	0.0442135	chr20	62406915	62407285	CABLES2-201	ENSE00001820608.1	1	ENST00000279101.9
ENSE00003746458	2859.38	-0.557513	0.125909	-4.42789	9.51592e-06	0.0476048	chr21	8256781	8256933	5_8S_rRNA.5-201	ENSE00003746458.1	1	ENST00000610460.1
